# Stability of Microbiome-Derived Fatty Acids in Self-Collected Samples: A Comparative Evaluation of Stool and Blood Matrices

**DOI:** 10.64898/2026.03.05.26347712

**Authors:** Matteo Domenico Marsiglia, Michele Vittorio dei Cas, Silvia Bianchi, Elisa Borghi

## Abstract

**Background:** Short-chain fatty acids (SCFAs) are widely used as functional readouts of gut microbial activity *in vivo*. The growing adoption of decentralised study designs and self-collection protocols has amplified the need for reliable room-temperature storage and shipment strategies. However, SCFAs volatility and the persistence of post-collection microbial metabolism raise concerns regarding pre-analytical stability and the interpretability of measured concentrations.

**Methods:** We assessed the temporal stability of fatty acids (FAs) across intestinal and systemic matrices under room-temperature storage. Untreated stool was compared with two nucleic acid stabilisation devices (eNAT and OMNIgene-GUT), while whole blood, plasma and dried blood spots (DBS) were evaluated as minimally invasive systemic sampling strategies. Profiles were quantified using complementary GC-MS and LC-MS/MS workflows.

**Results:** Untreated stool showed fermentation-driven increases in major SCFAs, whereas immediate freezing preserved baseline profiles. eNAT maintained faecal FA stability for up to 21 days, while OMNIgene-GUT exhibited baseline and time-dependent alterations. In systemic matrices, plasma and whole blood showed upward drift, whereas DBS declined initially before stabilising after approximately 14 days.

**Conclusions:** FA measurements are highly matrix- and device-dependent. Our findings provide practical guidance for the selection of sampling strategies in microbiome-associated FA studies and emphasise the need for controlled pre-analytical conditions in decentralised microbiome studies.
