## Supplementary Table 1 for "Stability of Microbiome-Derived Fatty Acids in Self-Collected Samples: A Comparative Evaluation of Stool and Blood Matrices"

### Sheet: GC-MS_analysis
Analyte	RT (min)	Target ion (m/z)	Confirmatory ions (m/z)
Acetic acid (C2:0)	3.30	43	45, 60
Propionic acid (C3:0)	4.21	74	45, 57, 73
Isobutyric acid (C4:0)	4.58	43	41, 45, 73, 88
Butyric acid (C4:0)	5.39	60	42, 45, 73
Isovaleric acid (C5:0)	6.02	60	43, 87
Valeric acid (C5:0)	7.20	60	55, 73, 87
Caproic acid (C6:0)	9.64	60	73, 87
Caprylic acid (C8:0)	12.23	73	43, 60, 101
Capric acid (C10:0)	13.70	60	57, 73, 129

### Sheet: Stool_sample_estimate
Acid	Group	beta_log_per_day	FoldChange	CI_low	CI_high
acetic	Untreated	0.0342746	1.03487	1.02319	1.04668
acetic	Enat	0.00336422	1.00337	0.992047	1.01482
acetic	Omni	0.0110291	1.01109	0.99968	1.02263
propionic	Untreated	0.0560275	1.05763	1.04709	1.06827
propionic	Enat	-0.00435146	0.995658	0.985735	1.00568
propionic	Omni	-0.0150666	0.985046	0.975229	0.994962
isobutyric	Untreated	0.0517226	1.05308	1.0427	1.06357
isobutyric	Enat	-0.000312471	0.999688	0.989827	1.00965
isobutyric	Omni	-0.00640099	0.993619	0.983819	1.00352
butyric	Untreated	0.0760351	1.079	1.06703	1.09111
butyric	Enat	0.00100725	1.00101	0.989899	1.01224
butyric	Omni	-0.0079806	0.992051	0.981042	1.00318
isovaleric	Untreated	0.05586	1.05745	1.04572	1.06931
isovaleric	Enat	-0.00535422	0.99466	0.983623	1.00582
isovaleric	Omni	0.00384143	1.00385	0.99271	1.01511
valeric	Untreated	0.014454	1.01456	1.00532	1.02388
valeric	Enat	-0.00279017	0.997214	0.988131	1.00638
valeric	Omni	-0.00671459	0.993308	0.98426	1.00244
caproic	Untreated	0.01368	1.01377	1.00038	1.02735
caproic	Enat	-0.00110857	0.998892	0.985693	1.01227
caproic	Omni	-0.00701971	0.993005	0.979884	1.0063
caprylic	Untreated	-0.0228231	0.977435	0.961151	0.993995
caprylic	Enat	-0.0144766	0.985628	0.969207	1.00233
caprylic	Omni	-0.0479126	0.953217	0.937337	0.969367
capric	Untreated	-0.000919443	0.999081	0.98378	1.01462
capric	Enat	-0.0460591	0.954986	0.94036	0.969839
capric	Omni	0.00857771	1.00861	0.993167	1.0243

### Sheet: Stool_Descriptive_statistics
Acido	Group	Timepoint	n	Median	Q1	Q3	IQR	Mean	SD
acetic	Untreated	t0	32	25.1582	16.1759	33.7591	17.5832	37.327	39.1463
acetic	Untreated	t1	32	26.2216	13.2794	41.2214	27.942	36.4644	33.5014
acetic	Untreated	t2	32	50.4164	32.4917	72.9908	40.499	57.7071	37.8944
acetic	Untreated	t3	32	42.597	37.3768	74.8397	37.4628	55.0151	32.2763
acetic	Untreated	t4	32	22.9312	17.503	29.3876	11.8846	24.423	10.7434
acetic	Enat	t0	32	32.777	24.8141	49.9107	25.0965	39.8579	21.1841
acetic	Enat	t1	32	24.0513	12.6592	47.9952	35.3361	32.2984	25.1115
acetic	Enat	t2	32	30.3913	23.7032	45.3727	21.6696	39.6978	27.3371
acetic	Enat	t3	32	32.2084	27.3039	47.4442	20.1403	37.9938	17.7688
acetic	Omni	t0	32	16.3953	9.88642	24.6557	14.7693	19.4073	12.802
acetic	Omni	t1	32	11.2156	5.69703	21.2078	15.5108	13.5498	10.8792
acetic	Omni	t2	32	18.5056	13.5443	29.7705	16.2262	23.2298	13.1161
acetic	Omni	t3	32	13.3045	9.91183	21.4342	11.5223	17.3082	10.2185
propionic	Untreated	t0	32	5.45635	2.80896	9.60536	6.7964	7.75193	7.4279
propionic	Untreated	t1	32	7.89131	5.40383	12.0994	6.69561	10.522	8.0357
propionic	Untreated	t2	32	15.8396	10.7996	23.4224	12.6228	19.5075	11.2713
propionic	Untreated	t3	32	16.9652	12.3048	21.9501	9.64529	18.1964	9.09077
propionic	Untreated	t4	32	4.00977	2.74436	6.94421	4.19985	5.06164	3.61162
propionic	Enat	t0	32	7.15514	5.07832	11.341	6.26271	9.62081	7.42621
propionic	Enat	t1	32	4.77477	2.40971	7.93482	5.52511	6.32019	4.89948
propionic	Enat	t2	32	5.35245	4.20796	10.1812	5.9732	7.81332	5.78931
propionic	Enat	t3	32	6.19532	4.38006	8.14378	3.76373	8.05562	6.3786
propionic	Omni	t0	32	6.15457	3.17094	8.50984	5.33889	7.86649	6.51936
propionic	Omni	t1	32	3.09029	1.86564	6.47012	4.60448	4.93447	4.27548
propionic	Omni	t2	32	4.34538	2.92724	6.1285	3.20126	6.2891	5.01855
propionic	Omni	t3	32	3.90564	2.13167	5.62033	3.48866	4.97644	4.19189
isobutyric	Untreated	t0	32	1.50614	1.03285	1.94871	0.915863	1.60472	0.985391
isobutyric	Untreated	t1	32	1.70274	0.957989	2.2578	1.29981	2.03932	1.74888
isobutyric	Untreated	t2	32	3.82893	2.05656	7.47654	5.41998	4.55471	3.05043
isobutyric	Untreated	t3	32	3.87314	2.27108	4.68864	2.41756	4.50528	3.43393
isobutyric	Untreated	t4	32	1.3033	0.958933	1.70895	0.750013	1.41408	0.718429
isobutyric	Enat	t0	32	1.7298	1.34836	2.41699	1.06863	1.87537	0.726967
isobutyric	Enat	t1	32	1.33674	0.999002	1.85695	0.857949	1.4339	0.772701
isobutyric	Enat	t2	32	1.50009	1.09668	1.97715	0.880473	1.64562	0.788651
isobutyric	Enat	t3	32	1.5143	1.21965	2.22586	1.0062	1.79443	0.832526
isobutyric	Omni	t0	32	1.62927	1.16854	2.53909	1.37055	2.0121	1.22402
isobutyric	Omni	t1	32	1.26755	0.605875	1.85035	1.24447	1.37852	0.933416
isobutyric	Omni	t2	32	1.442	0.896944	2.07533	1.17838	1.6157	0.888652
isobutyric	Omni	t3	32	1.44179	0.877052	1.7373	0.860252	1.51332	0.833322
butyric	Untreated	t0	32	5.17603	2.08345	7.46892	5.38548	7.16823	8.97057
butyric	Untreated	t1	32	6.48698	5.29387	10.4678	5.17392	8.96101	6.30547
butyric	Untreated	t2	32	17.4598	10.5164	24.7941	14.2777	18.8015	10.8728
butyric	Untreated	t3	32	17.0618	12.4758	27.4964	15.0207	20.7323	10.9988
butyric	Untreated	t4	32	3.60397	2.49842	6.06139	3.56297	6.04395	8.94061
butyric	Enat	t0	32	4.77668	3.02564	9.28058	6.25494	8.10461	8.90533
butyric	Enat	t1	32	3.31717	1.57335	7.35875	5.7854	5.1499	4.90637
butyric	Enat	t2	32	4.1117	2.02817	8.50306	6.47489	7.0569	8.66439
butyric	Enat	t3	32	4.40903	2.95029	8.71793	5.76765	7.20734	7.08329
butyric	Omni	t0	32	4.92919	2.50539	9.26753	6.76214	8.22333	9.85417
butyric	Omni	t1	32	2.41474	1.63041	5.98467	4.35426	4.73435	4.82876
butyric	Omni	t2	32	3.60533	1.98197	6.78242	4.80044	7.11875	10.2299
butyric	Omni	t3	32	3.43016	1.96654	6.56969	4.60315	6.11383	7.34399
isovaleric	Untreated	t0	32	1.61245	0.965374	1.96534	0.999966	1.59689	0.958226
isovaleric	Untreated	t1	32	2.10545	1.11705	2.75249	1.63543	2.30178	1.70533
isovaleric	Untreated	t2	32	3.78663	2.209	5.17878	2.96978	4.2074	2.60034
isovaleric	Untreated	t3	32	4.27349	2.87087	5.63305	2.76218	4.87836	3.30472
isovaleric	Untreated	t4	32	1.33744	1.08389	2.01203	0.928139	1.58312	0.844479
isovaleric	Enat	t0	32	1.92675	1.55719	2.7153	1.15811	2.21073	1.11809
isovaleric	Enat	t1	32	1.52025	0.967143	2.03643	1.06928	1.77489	1.35486
isovaleric	Enat	t2	32	1.74485	1.27058	2.15544	0.88486	1.82303	0.860975
isovaleric	Enat	t3	32	1.57774	1.36958	2.36957	0.999989	1.86752	0.891282
isovaleric	Omni	t0	32	1.88894	1.25229	2.84069	1.5884	2.30657	1.43938
isovaleric	Omni	t1	32	1.20607	0.591535	1.95909	1.36755	1.4182	1.0642
isovaleric	Omni	t2	32	1.69982	1.03927	2.32991	1.29064	1.90448	1.01503
isovaleric	Omni	t3	32	1.73838	1.2151	2.26041	1.0453	2.38372	3.04031
valeric	Untreated	t0	32	1.40398	1.00466	2.24389	1.23923	1.82119	1.41363
valeric	Untreated	t1	32	1.04582	0.515894	1.51087	0.994976	1.39383	1.37643
valeric	Untreated	t2	32	1.74455	1.17546	2.60002	1.42456	2.0647	1.34558
valeric	Untreated	t3	32	1.63167	1.06513	2.62918	1.56405	1.95414	1.18646
valeric	Untreated	t4	32	1.25735	0.788412	2.07877	1.29036	1.49285	0.968429
valeric	Enat	t0	32	1.93992	1.23388	2.56466	1.33078	2.34815	1.71873
valeric	Enat	t1	32	1.36919	0.916764	2.03143	1.11466	1.74578	1.30059
valeric	Enat	t2	32	1.74771	1.0068	2.35426	1.34746	2.01011	1.44731
valeric	Enat	t3	32	1.51933	1.19051	2.64608	1.45558	2.11855	1.63303
valeric	Omni	t0	32	2.02349	1.05401	2.7511	1.69709	2.40504	1.86701
valeric	Omni	t1	32	1.19502	0.750175	2.53932	1.78914	1.76419	1.456
valeric	Omni	t2	32	1.58385	0.999506	2.38473	1.38522	1.91227	1.39349
valeric	Omni	t3	32	1.63073	0.970427	2.27026	1.29984	1.88029	1.44239
caproic	Untreated	t0	32	0.232564	0.115444	0.927109	0.811666	0.504009	0.502565
caproic	Untreated	t1	32	0.243343	0.110001	0.423307	0.313306	0.348211	0.327046
caproic	Untreated	t2	32	0.369505	0.133388	1.04036	0.906977	0.727266	0.851468
caproic	Untreated	t3	32	0.349684	0.125002	0.927702	0.802701	0.674014	0.901831
caproic	Untreated	t4	32	0.188668	0.106883	0.510517	0.403634	0.376719	0.396153
caproic	Enat	t0	32	0.295035	0.134377	0.794088	0.659711	0.652489	0.743821
caproic	Enat	t1	32	0.208927	0.0893681	0.402306	0.312937	0.394103	0.527348
caproic	Enat	t2	32	0.319926	0.101308	0.695873	0.594566	0.54971	0.661839
caproic	Enat	t3	32	0.255472	0.105746	0.799316	0.693569	0.587076	0.696663
caproic	Omni	t0	32	0.376233	0.145366	0.822284	0.676918	0.580698	0.605491
caproic	Omni	t1	32	0.232749	0.0775787	0.510635	0.433056	0.385257	0.429718
caproic	Omni	t2	32	0.238532	0.114047	0.68009	0.566043	0.477982	0.505036
caproic	Omni	t3	32	0.233704	0.0995245	0.599935	0.50041	0.465092	0.51956
caprylic	Untreated	t0	32	0.0518592	0.0385544	0.0783015	0.0397471	0.0783747	0.0897725
caprylic	Untreated	t1	32	0.0525163	0.0156924	0.0963097	0.0806173	0.086133	0.100085
caprylic	Untreated	t2	32	0.0367691	0.0225053	0.0562375	0.0337322	0.0794052	0.145215
caprylic	Untreated	t3	32	0.0353178	0.0215767	0.0421801	0.0206034	0.0669493	0.151094
caprylic	Untreated	t4	32	0.0369811	0.0239661	0.0509385	0.0269724	0.0613771	0.0870069
caprylic	Enat	t0	32	0.0506606	0.0332831	0.0952493	0.0619662	0.100775	0.180323
caprylic	Enat	t1	32	0.030683	0.015885	0.0404041	0.0245192	0.0653619	0.197401
caprylic	Enat	t2	32	0.0351668	0.0205394	0.047773	0.0272336	0.0712362	0.175096
caprylic	Enat	t3	32	0.0389149	0.0190902	0.0732278	0.0541376	0.0770256	0.187052
caprylic	Omni	t0	32	0.0886383	0.0601083	0.114957	0.0548483	0.129976	0.196829
caprylic	Omni	t1	32	0.0450585	0.0293794	0.0653693	0.0359899	0.0886396	0.241742
caprylic	Omni	t2	32	0.0265059	0.00951035	0.054964	0.0454537	0.0749307	0.19485
caprylic	Omni	t3	32	0.0387494	0.0169441	0.0685147	0.0515706	0.0956461	0.206029
capric	Untreated	t0	32	0.0870494	0.057408	0.131763	0.0743551	0.130936	0.118303
capric	Untreated	t1	32	0.123376	0.0539491	0.26054	0.206591	0.197965	0.232476
capric	Untreated	t2	32	0.112584	0.0837576	0.169048	0.0852909	0.180589	0.202915
capric	Untreated	t3	32	0.101596	0.0579033	0.157743	0.0998399	0.132526	0.114293
capric	Untreated	t4	32	0.0690484	0.0428808	0.115161	0.0722804	0.105933	0.120271
capric	Enat	t0	32	0.138004	0.117377	0.219403	0.102026	0.198566	0.173916
capric	Enat	t1	32	0.13526	0.108739	0.181382	0.0726439	0.150091	0.0911263
capric	Enat	t2	32	0.0630447	0.0327634	0.107737	0.074974	0.120699	0.171307
capric	Enat	t3	32	0.0543065	0.0338302	0.0996595	0.0658293	0.105162	0.121909
capric	Omni	t0	32	0.115648	0.0684193	0.211968	0.143549	0.189294	0.229019
capric	Omni	t1	32	0.090627	0.0309206	0.172977	0.142057	0.132461	0.129142
capric	Omni	t2	32	0.104746	0.0470751	0.161657	0.114582	0.156264	0.201907
capric	Omni	t3	32	0.120686	0.0786129	0.269682	0.191069	0.194324	0.180217

### Sheet: Systemic_sample_estimate
Acid	Group	beta_log_per_day	FoldChange	CI_low	CI_high
c3	Blood	0.035316	1.03595	1.00726	1.06545
c3	Plasma	-0.00210902	0.997893	0.97026	1.02631
c3	DBS	-0.111328	0.894645	0.869871	0.920125
iso_c4	Blood	0.062784	1.0648	1.02826	1.10264
iso_c4	Plasma	0.0606038	1.06248	1.02602	1.10023
iso_c4	DBS	-0.14061	0.868828	0.839013	0.899703
c4	Blood	0.0483088	1.04949	1.02435	1.07525
c4	Plasma	0.0120573	1.01213	0.987885	1.03697
c4	DBS	-0.0416333	0.959221	0.936244	0.982763
iso_c5	Blood	0.0362861	1.03695	1.01015	1.06446
iso_c5	Plasma	0.0016822	1.00168	0.975796	1.02826
iso_c5	DBS	-0.0687567	0.933554	0.909427	0.958321
c5	Blood	0.108377	1.11447	1.0815	1.14844
c5	Plasma	0.0811839	1.08457	1.05249	1.11763
c5	DBS	0.0527337	1.05415	1.02297	1.08628
c6	Blood	0.162846	1.17686	1.14552	1.20905
c6	Plasma	0.145669	1.15681	1.12601	1.18846
c6	DBS	0.125329	1.13352	1.10334	1.16453
c8	Blood	0.0769389	1.07998	1.05434	1.10624
c8	Plasma	0.0344455	1.03505	1.01048	1.06021
c8	DBS	0.0504519	1.05175	1.02678	1.07732
c10	Blood	0.0227149	1.02297	0.996665	1.04998
c10	Plasma	-0.0239693	0.976316	0.951205	1.00209
c10	DBS	-0.13413	0.874476	0.851985	0.897561
c12	Blood	-0.00886475	0.991174	0.963195	1.01997
c12	Plasma	-0.0272074	0.973159	0.945688	1.00143
c12	DBS	-0.135313	0.873443	0.848787	0.898815

### Sheet: Systemic_Descriptive_statistics
Acid	Group	Timepoint	n	Median	Q1	Q3	IQR	Mean	SD
c3	Plasma	T0	20	314.214	199.134	430.014	230.88	402.128	345.948
c3	Plasma	T5	20	222.944	167.208	321.248	154.04	260.714	134.186
c3	Plasma	T7	20	189.755	148.81	281.385	132.576	223.773	163.177
c3	Plasma	T10	20	181.818	80.4473	235.029	154.582	173.413	109.415
c3	Plasma	T14	20	341.27	280.844	569.625	288.781	489.935	381.145
c3	Blood	T0	20	252.165	186.688	298.882	112.193	276.118	134.961
c3	Blood	T5	20	335.498	261.003	419.913	158.911	358.622	195.575
c3	Blood	T7	20	244.949	189.214	324.315	135.101	249.459	126.583
c3	Blood	T10	20	260.823	176.948	307.179	130.231	253.752	105.795
c3	Blood	T14	20	455.988	395.924	632.576	236.652	535.245	256.758
c3	DBS	T0	20	669.553	507.395	823.232	315.837	667.136	239.94
c3	DBS	T5	20	337.302	164.322	408.73	244.408	310.642	142.123
c3	DBS	T7	20	158.369	85.3175	206.349	121.032	149.928	73.3696
c3	DBS	T10	20	81.5296	54.1126	122.114	68.0014	137.987	228.001
c3	DBS	T14	20	193.001	112.374	233.405	121.032	191.053	104.791
c3	DBS	T180	20	180.014	166.667	228.716	62.0491	195.635	51.1767
c4	Plasma	T0	20	111.527	88.8473	143.848	55.0007	131.197	62.5941
c4	Plasma	T5	20	69.219	54.2378	93.841	39.6033	86.9469	53.7342
c4	Plasma	T7	20	81.5647	51.2554	117.353	66.0979	95.4917	57.1982
c4	Plasma	T10	20	95.2975	72.3401	117.215	44.8745	100.277	44.599
c4	Plasma	T14	20	136.773	113.539	174.365	60.8267	143.349	41.0358
c4	Blood	T0	20	91.6909	69.3577	115.411	46.0535	100.555	52.2828
c4	Blood	T5	20	63.2543	36.829	102.164	65.335	77.8749	56.4592
c4	Blood	T7	20	72.8256	55.2781	90.1651	34.8869	77.1119	33.6527
c4	Blood	T10	20	100.153	76.1548	147.455	71.2998	110.39	49.5591
c4	Blood	T14	20	181.856	140.38	211.888	71.5078	172.978	43.8956
c4	DBS	T0	20	174.92	110.14	216.882	106.742	169.441	61.314
c4	DBS	T5	20	69.9126	47.5101	91.1361	43.626	68.2758	32.0497
c4	DBS	T7	20	40.7824	29.269	48.7585	19.4895	44.3612	26.0788
c4	DBS	T10	20	50.0763	40.1581	80.5937	40.4356	78.1801	91.5198
c4	DBS	T14	20	94.604	61.2429	112.429	51.186	96.3379	45.1991
c4	DBS	T180	20	109.585	84.4084	133.514	49.1053	108.156	33.8279
iso_c4	Plasma	T0	20	39.8741	18.0716	55.2641	37.1925	47.2543	43.471
iso_c4	Plasma	T5	20	26.8159	17.955	35.8517	17.8967	39.8974	42.3452
iso_c4	Plasma	T7	20	37.6589	17.1389	45.8202	28.6814	47.8256	52.271
iso_c4	Plasma	T10	20	34.2777	25.5334	54.3314	28.7979	44.9691	31.9099
iso_c4	Plasma	T14	20	70.6541	59.3448	97.1202	37.7754	77.976	37.2614
iso_c4	Blood	T0	20	27.3989	16.5559	44.3628	27.8069	31.3979	23.1716
iso_c4	Blood	T5	20	47.9189	29.0311	62.2595	33.2284	53.1538	36.9287
iso_c4	Blood	T7	20	69.8379	30.6634	111.636	80.9724	77.5563	56.2498
iso_c4	Blood	T10	20	37.892	21.3944	58.7035	37.3091	42.8005	30.3679
iso_c4	Blood	T14	20	74.6182	60.8604	110.878	50.0175	81.9284	35.284
iso_c4	DBS	T0	20	192.958	177.043	227.294	50.2507	200.128	59.5645
iso_c4	DBS	T5	20	110.995	84.4118	128.308	43.8965	106.925	40.182
iso_c4	DBS	T7	20	38.475	25.9998	57.1878	31.1881	39.1396	20.7987
iso_c4	DBS	T10	20	23.5514	16.4976	36.5512	20.0536	38.1019	50.8328
iso_c4	DBS	T14	20	40.1073	20.9864	48.9682	27.9818	38.1952	18.2651
iso_c4	DBS	T180	20	40.2239	38.1252	60.1609	22.0357	45.2023	12.7529
c5	Plasma	T0	20	106.473	81.3672	118.774	37.4067	116.778	60.7312
c5	Plasma	T5	20	48.8002	29.3406	57.3704	28.0298	45.7754	17.7963
c5	Plasma	T7	20	62.7143	45.977	74.2085	28.2315	76.3662	55.9979
c5	Plasma	T10	20	202.863	143.376	234.422	91.0466	195.362	56.8779
c5	Plasma	T14	20	235.33	190.966	268.502	77.5358	233.495	59.7641
c5	Blood	T0	20	85.2995	66.2432	131.276	65.0333	102.037	60.1699
c5	Blood	T5	20	31.458	21.2745	46.7836	25.5092	35.7128	22.5189
c5	Blood	T7	20	42.5489	31.2563	56.3622	25.1059	45.5132	17.2951
c5	Blood	T10	20	187.538	151.946	231.397	79.4515	194.253	84.0594
c5	Blood	T14	20	292.599	222.827	335.451	112.624	277.011	83.1515
c5	DBS	T0	20	130.47	111.817	194.697	82.8796	154.225	63.3808
c5	DBS	T5	20	85.0978	60.0928	111.414	51.3208	88.9292	40.351
c5	DBS	T7	20	60.4961	51.22	94.0714	42.8514	86.1867	60.2964
c5	DBS	T10	20	180.883	127.445	246.824	119.379	216.455	161.681
c5	DBS	T14	20	257.915	202.863	314.479	111.615	265.174	94.5957
c5	DBS	T180	20	324.461	252.47	384.553	132.083	324.017	77.4635
iso_c5	Plasma	T0	20	188.626	156.952	228.395	71.443	205.141	83.1548
iso_c5	Plasma	T5	20	260.878	211.192	302.57	91.3783	253.754	83.9335
iso_c5	Plasma	T7	20	264.521	204.918	320.785	115.867	274.216	86.6106
iso_c5	Plasma	T10	20	180.53	153.511	222.526	69.0144	182.008	84.1823
iso_c5	Plasma	T14	20	285.974	193.888	365.108	171.22	286.298	133.329
iso_c5	Blood	T0	20	157.256	118.195	228.699	110.504	170.492	77.1686
iso_c5	Blood	T5	20	245.699	189.941	281.32	91.3783	235.033	76.2583
iso_c5	Blood	T7	20	246.306	220.603	298.523	77.9194	254.807	93.1326
iso_c5	Blood	T10	20	224.044	181.137	312.993	131.856	228.962	87.4478
iso_c5	Blood	T14	20	326.857	260.372	382.918	122.546	313.783	118.503
iso_c5	DBS	T0	20	420.765	334.75	568.306	233.556	417.466	187.69
iso_c5	DBS	T5	20	354.179	303.481	409.532	106.051	358.207	84.0484
iso_c5	DBS	T7	20	193.281	174.459	269.581	95.1224	220.603	77.1752
iso_c5	DBS	T10	20	138.231	96.6404	180.227	83.5863	175.43	199.504
iso_c5	DBS	T14	20	171.22	145.517	257.033	111.516	192.208	84.9858
iso_c5	DBS	T180	20	260.474	198.543	294.981	96.438	247.318	68.7804
c6	Plasma	T0	20	408.856	349.369	566.936	217.567	475.502	201.432
c6	Plasma	T5	20	253.88	232.464	351.438	118.974	311.484	164.506
c6	Plasma	T7	20	406.166	261.018	564.867	303.849	583.53	526.975
c6	Plasma	T10	20	2261.54	1591.04	2333.02	741.982	2045.04	491.459
c6	Plasma	T14	20	2140.7	1826.51	2537.24	710.739	2230.46	475.494
c6	Blood	T0	20	334.575	254.5	544.279	289.779	418.953	215.904
c6	Blood	T5	20	359.197	270.019	409.994	139.975	406.725	231.761
c6	Blood	T7	20	476.102	342.024	524.829	182.806	489.51	210.341
c6	Blood	T10	20	1783.57	1511.79	2533.42	1021.62	2037.93	792.458
c6	Blood	T14	20	2703.29	2243.84	3163.77	919.926	2744.98	614.819
c6	DBS	T0	20	611.421	359.301	796.089	436.789	615.187	283.747
c6	DBS	T5	20	441.134	296.71	687.565	390.855	501.2	249.315
c6	DBS	T7	20	366.646	262.156	643.079	380.923	563.397	481.433
c6	DBS	T10	20	2123.11	1669.46	2562.59	893.131	2279.23	1345.61
c6	DBS	T14	20	2246.84	1903.79	3122.8	1219.02	2443.74	856.811
c6	DBS	T180	20	2870.68	2130.25	3303.54	1173.29	2800.02	637.218
c8	Plasma	T0	20	795.745	343.42	1411.58	1068.16	1415.68	2376.17
c8	Plasma	T5	20	490.78	421.434	739.795	318.361	1227.19	2995.91
c8	Plasma	T7	20	774.468	598.345	1027.42	429.078	1343.42	2595.64
c8	Plasma	T10	20	898.188	759.102	1034.91	275.808	1332.23	2084.15
c8	Plasma	T14	20	1048.7	860.362	1288.65	428.29	1667.22	2717.53
c8	Blood	T0	20	366.273	265.8	830.418	564.618	972.104	1998.56
c8	Blood	T5	20	629.472	403.704	827.266	423.562	999.448	1632.55
c8	Blood	T7	20	709.85	491.568	893.459	401.891	1095.59	1734.91
c8	Blood	T10	20	995.114	683.452	1393.07	709.614	1230.02	1191.9
c8	Blood	T14	20	1251.22	982.506	1527.42	544.917	1578.57	1657.39
c8	DBS	T0	20	423.01	320.173	753.191	433.018	820.41	1291.28
c8	DBS	T5	20	352.876	307.959	369.819	61.8597	412.924	336.14
c8	DBS	T7	20	367.061	297.715	600.315	302.6	449.015	207.833
c8	DBS	T10	20	771.316	703.152	970.686	267.533	901.812	618.82
c8	DBS	T14	20	756.344	642.08	1037.67	395.587	818.361	275.474
c8	DBS	T180	20	873.759	727.975	1047.52	319.543	925.138	278.68
c10	Plasma	T0	20	287.896	196.449	373.998	177.549	479.038	900.446
c10	Plasma	T5	20	411.607	313.097	530.737	217.64	659.832	1115.91
c10	Plasma	T7	20	429.553	345.934	586.292	240.359	666.59	1009.16
c10	Plasma	T10	20	222.604	169.339	252.386	83.047	398.511	841.635
c10	Plasma	T14	20	213.822	158.457	276.06	117.602	434.097	973.666
c10	Blood	T0	20	152.348	65.2921	214.013	148.721	301.604	662.688
c10	Blood	T5	20	425.735	346.315	544.292	197.976	554.792	611.611
c10	Blood	T7	20	445.59	324.742	525.01	200.267	584.918	661.457
c10	Blood	T10	20	246.659	156.357	296.105	139.748	380.489	542.711
c10	Blood	T14	20	218.022	176.785	286.178	109.393	394.502	668.017
c10	DBS	T0	20	198.167	141.084	322.26	181.176	341.008	548.783
c10	DBS	T5	20	269.569	231.386	308.324	76.9378	293.471	120.053
c10	DBS	T7	20	237.495	163.994	305.078	141.084	227.339	111.257
c10	DBS	T10	20	82.4742	69.874	100.42	30.546	102.215	99.559
c10	DBS	T14	20	47.3463	22.3368	71.4013	49.0645	60.4429	65.4765
c10	DBS	T180	20	37.4189	25.3914	48.6827	23.2913	39.0989	22.913
c12	Plasma	T0	20	880.582	629.283	1456.39	827.103	1012.25	564.872
c12	Plasma	T5	20	1329.18	1100.73	1743.51	642.783	1427.21	474.297
c12	Plasma	T7	20	1168.22	1072.69	1738.32	665.628	1406.33	520.77
c12	Plasma	T10	20	812.046	575.286	1037.38	462.098	876.22	462.21
c12	Plasma	T14	20	727.934	369.159	958.982	589.823	775.909	483.637
c12	Blood	T0	20	548.287	405.504	895.639	490.135	668.744	395.308
c12	Blood	T5	20	1199.38	964.694	1550.36	585.67	1237.18	408.169
c12	Blood	T7	20	1089.3	899.273	1447.56	548.287	1186.71	353.743
c12	Blood	T10	20	706.127	504.673	953.271	448.598	793.562	420.028
c12	Blood	T14	20	579.439	456.386	754.413	298.027	641.018	288.107
c12	DBS	T0	20	1064.38	546.21	1379.02	832.814	1103.53	810.207
c12	DBS	T5	20	812.046	584.112	875.909	291.796	791.796	259.032
c12	DBS	T7	20	618.899	452.233	725.337	273.105	539.46	269.034
c12	DBS	T10	20	276.22	126.168	423.676	297.508	353.686	400.366
c12	DBS	T14	20	127.726	87.2274	260.125	172.897	239.045	303.757
c12	DBS	T180	20	357.217	228.972	597.612	368.64	420.561	245.39
